# Compression of motor unit recruitment threshold patterns are present in the subacute phase post stroke

**DOI:** 10.1101/2025.03.31.25324516

**Authors:** Mio Ito, Takanori Ito, Hayase Funakoshi, Kei Takahata, Nina Suresh, Takanori Kokubun

**Author notes:** Correspondence: Takanori Kokubun Ph.D. Graduate School of Health, Medicine, and Welfare, Saitama Prefectural University, Department of Physical Therapy, School of Health and Social Services, Saitama Prefectural University, 820 San-nomiya, Koshigaya-Shi, Saitama, 343-8540, Japan.

## Abstract

Voluntary contraction anomalies of post-stroke survivors progress from flaccid paralysis to recovery of upper extremity motor function in the subacute phase. However, muscle weakness often persists, and it is unclear what changes or aberrations persist in neuromuscular function, particularly in motor unit behavior. Our objective was to characterize motor unit discharge behavior in hemiplegic stroke patients in the subacute phase. We tested seven subacute stroke patients at two time points (Timepoint 1 and Timepoint 2) a minimum of two weeks apart during the subacute phase. We used wireless surface electromyography to detect motor unit activities on both sides of our tested participants. Participants carried out two types of target force tracking tasks with isometric elbow flexion. We performed 2-way ANOVA between the time point and test side. The recruitment threshold force(RTF) of the Ramp task exhibited a significant interaction between the Timepoint and Test side (*p* < 0.00). The post hoc test showed the RTF of the affected side was not significantly lower than the contralateral side (*p* = 0.99) at Timepoint 1. On the other hand, the affected side at Timepoint 2 was significantly lower than the contralateral side (*p* < 0.00). The low recruitment threshold on the affected side may be more exacerbated than the contralateral side chronologically during the subacute phase of stroke. Our results suggest that the assessment of motor units in the subacute phase of stroke can contribute to the early detection of abnormal neuromuscular activity and, thereby, the establishment of effective rehabilitation.

**NEW & NOTEWORTHY:** This study clarified altered chronological motor unit recruitment patterns in the subacute stroke. We revealed the neuromuscular physiological abnormalities on the affected side may persist from the subacute period to the chronic stage. To maximize recovery of motor function in stroke patients with prolonged symptoms, it is necessary to detect neuromuscular dysfunction in the subacute phase and establish early prevention. This study provided fundamental knowledge on preventive rehabilitation of persistent paresis during the subacute phase. Keywords: stroke; motor unit; surface electromyography; subacute; rehabilitation
