## Supplementary material for "Compression of motor unit recruitment threshold patterns are present in the subacute phase post stroke": Table 1. Subject characteristics for the 7 stroke patients who participated in the experiments

### Sheet: Sheet1
Table 1. Subject characteristics for the 8 stroke patients who participated in the experiments
Subject ID	Stroke Type	Gender	Age	Affected side	Dominant side	Lesion Location	Days since stroke	Days since stroke	SIAS score	SIAS score	Analyzed motor unit number of Ramp task				Analyzed motor unit number of Hold task
											affected side		contralateral side		affected side		contralateral side
							Timepoint 1	Timepoint 2	Timepoint 1	Timepoint 2	Timepoint 1	Timepoint 2	Timepoint 1	Timepoint 2	Timepoint 1	Timepoint 2	Timepoint 1	Timepoint 2
1	CI	male	80s	Left	Right	corona radiata	108	144	4	7	23	25	19	13	20	26	33	52
2	ICH	female	50s	Right	Right	Putamen	101	120	8	10	5	17	20	25	25	38	29	39
3	ICH	male	50s	Right	Right	Thalamus	93	120	5	6	12	12	15	14	15	35	36	15
4	CI	female	70s	Right	Right	Basal ganglia	63	98	10	10	21	22	18	8	13	30	13	9
5	ICH	female	50s	Right	Right	Putamen	66	95	4	6	25	33	20	5	34	58	30	16
6	CI	male	30s	Right	Right	corona radiata	48	86	4	5	27	14	38	20	29	26	55	41
7	CI	male	70s	Right	Right	Dejerine	73	96	7	7	42	25	35	34	50	32	63	48
CI, cerebral infarction; ICH, intracranial hemorrhage
