## Supplementary material for "Compression of motor unit recruitment threshold patterns are present in the subacute phase post stroke": Table 2. Result of 2way ANOVA

### Sheet: Sheet1
Table 2. 2way ANOVA of force and motor unit characteristics
	Timepoint 1		Timepoint 2		2-way ANOVA Comparisons
	Affected	Contralateral	Affected	Contralateral	Timepoint	Test side	Interaction
MVC Force values, N	73.79±15.26	128.34±37.31	81.77±34.75	128.73±36.46	P = 0.75	P < 0.00*	P = 0.77
Force RMSE of Hold task, N	3.04±1.21	3.49±1.61	2.35±0.46	3.05±1.68	P = 0.41	P = 0.40	P = 0.85
Force RMSE of Ramp task, N	4.75±1.90	6.37±3.51	3.80±1.53	4.66±1.95	P = 0.18	P = 0.21	P = 0.70
Mean discharge rate at peak of Hold task, pps	8.85±1.95	10.53±1.53	9.23±0.68	11.25±1.91	P = 0.41	P = 0.01*	P = 0.79
Recruitment threshold force during Ramp task, %MVC Force	22.74±3.39	23.94±9.01	15.91±7.40	42.36±6.75	P = 0.05	P < 0.00*	P < 0.00*
Peak discharge rate during Ramp task, pps	14.67±2.90	18.5±2.58	14.88±1.63	18.88±2.62	P = 0.77	P < 0.00*	P = 0.94
Values for Affected and Contralateral of Timepoint 1 and Timepoint 2 are means ± SD. ANOVA comparisons show P values between Timepoint, test side, Interaction. Significant differences are marked with *. MVC, maximum voluntary contraction; pps, pulses per second. %MVC Force, percentage normalized by MVC Force.
